# Higher alpha diversity and Lactobacillus blooms are associated with better engraftment after Fecal Microbiota Transplant in Inflammatory Bowel Disease

**DOI:** 10.1101/2023.01.30.23285033

**Authors:** Yanjia Jason Zhang, Athos Bousvaros, Michael Docktor, Abby Kaplan, Paul A. Rufo, McKenzie Leier, Madison Weatherly, Lori Zimmerman, Le Thanh Tu Nguyen, Brenda Barton, George Russell, Eric J. Alm, Stacy A. Kahn

## Abstract

**Background:** Fecal Microbiota Transplant (FMT) has proven effective in treating recurrent *Clostridioides difficile* infection (rCDI) and has shown some success in treating inflammatory bowel diseases (IBD). There is emerging evidence that host engraftment of donor taxa is a tenet of successful FMT. However, there is little known regarding predictors of engraftment. We undertook a double-blind, randomized, placebo-controlled pilot study to characterize the response to FMT in children and young adults with mild to moderate active Crohn’s disease (CD) and ulcerative colitis (UC).

**Results:** Subjects with CD or UC were randomized to receive antibiotics and weekly FMT or placebo in addition to baseline medications. The treatment arm received seven days of antibiotics followed by FMT enema and then capsules weekly for seven weeks. We enrolled four subjects with CD and 11 with UC, ages 14-29 years. Due to weekly stool sampling, we were able to create a time series of alpha diversity, beta diversity and engraftment as they related to clinical response. Subjects exhibited a wide range of microbial diversity and donor engraftment as FMT progressed. Specifically, engraftment ranged from 26% to 90% at week 2 and 3% to 92% at two months. Consistent with the current literature, increases over time of both alpha diversity (p< 0.05) and donor engraftment (p< 0.05) correlated with improved clinical response. Additionally, our weekly time series enabled an investigation into the clinical and microbial correlates of engraftment at various time points. We discovered that the post-antibiotic but pre-FMT time point, often overlooked in FMT trials, was rich in microbial correlates of eventual engraftment. Greater residual alpha diversity after antibiotic treatment was positively correlated with engraftment and subsequent clinical response. Interestingly, a transient rise in the relative abundance of Lactobacillus was also positively correlated with engraftment, a finding that we recapitulated with our analysis of another FMT trial with publicly available weekly sequencing data.

**Conclusions:** We found that higher residual alpha diversity and Lactobacillus blooms after antibiotic treatment correlated with improved engraftment and clinical response to FMT. Future studies should closely examine the host microbial communities pre-FMT and the impact of antibiotic preconditioning on engraftment and response.
