## Supplemental Tables for "Higher alpha diversity and Lactobacillus blooms are associated with better engraftment after Fecal Microbiota Transplant in Inflammatory Bowel Disease"

### Sheet: Supp Table 1
Subject Alias	MGHT	XJUC	GPPM	PTOS	QPJA	IOXF	AFYX	UOOI	YGJE	KCYK	TIMB	NLYH	JQXY
Sex	M	M	M	F	M	M	M	M	M	M	M	M	M
Race	White	White	White	White	White	White	White	White	White	White	White	White	White
Age Range at Dx	6-10	6-10	15-20	15-20	21-30	6-10	15-20	21-30	6-10	21-30	21-30	11-15	11-15
Age Range at Enroll	21-30	16-20	21-30	16-20	21-30	16-20	21-30	21-30	21-30	21-30	21-30	11-15	11-15
Baseline PUC/CDAI	20	25	20	25	20	35	55	55	30	25	40	20	20
EoT PUC/CDAI	20	15		20	0		35	55	20	15	35	25	20
Meds	Adalimumab	Adalimumab, Antibiotics, Mesalamine, Prednisone, Vedolizumab,	Antibiotics, Prednisone, Ustekinumab	Adalimumab	Balsalazide	Antibiotics	None	Infliximab, Mesalamine	Prednisone	Prednisone	Adalimumab, Mesalamine, Mercaptopurine, Prednisone	Adalimumab, Antibiotics, Infliximab, Mesalamine, Pimecrolimus (topical), Sulfasalazine,	Infliximab, Mesalamine, Prednisone
Baseline Fecal Calprotectin (Normal: <50)	1450	1430			<5		1330	3050	3450	3270	995	5730	122
Baseline CRP (Normal: 0-4.9mg/L)	2.4	5.2	2.5	0.3	0.3	1.6	11.4	14.7	5.6	7.9	1.9	0.8	0.3
Baseline ESR (Normal: 0-32mm/hr)	2	41	14	15	2	18	49	36	12	79	2	2	5
Paris Classification	A1a, L3, B1, G0	A1a, L2 & L4a, B1, G0	A2, L3, B1, G0	A1b, L2, L4a, B1, G0	E2, S0	E4, S0	E4, S1	E4, S0	E4, S0	E4, S1	E2, S0	E2, S1	E2, S1
Prior Hospitalization	unknown	unknown	yes	yes	no	yes	yes	unknown	yes	yes	unknown	yes	yes
Arm (Blinded Weeks 1-8)	Placebo	FMT	FMT	Placebo	FMT	FMT	Placebo	FMT	Placebo	FMT	FMT	Placebo	FMT
Received Open Label FMT (Weeks 9-16)	Yes	Yes	N/A	No	Yes	Not eligible	Yes	Not eligible	Yes	Yes	Not eligible	Yes	Not eligible
Decrease in symptoms? (based on clinic note)	No?	Yes	N/A	unclear - notes said patient was "at baseline and stable" at week 8 of placebo treatment	Yes	N/A - SAE	Yes- subject reports feeling better than at beginning of trial, but still not 100%	No	unclear, notes suggest little change in symptoms	"done well" between visits but not clear	"remained stable since last visit" - no discussion of decrease in symptoms and pucai remained roughly the same	No	No

### Sheet: Supp Table 2
sample_id	subject_alias	Timepoint	Pre-Antibiotic	Post-Antibiotic	Donor	Other	Other_Donor	Unknown
MGHT_1	MGHT	1	0.0091	0.7642	0.0498	0.1769	0.0002	0.1767
MGHT_2	MGHT	2	0.225	0.1573	0.4606	0.1571	0.0075	0.1496
MGHT_3	MGHT	3	0.1996	0.0254	0.6216	0.1534	0.0444	0.109
MGHT_4	MGHT	4	0.2485	0.0215	0.6515	0.0785	0.0136	0.0649
MGHT_5	MGHT	5	0.2391	0.0167	0.6266	0.1176	0.0338	0.0838
MGHT_6	MGHT	6	0.3612	0.0101	0.5103	0.1184	0.0443	0.0741
MGHT_7	MGHT	7	0.321	0.0449	0.4606	0.1735	0.0483	0.1252
MGHT_22	MGHT	22	0.2605	0.0025	0.6416	0.0954	0.0321	0.0633
MGHT_47	MGHT	47	0.4149	0.0096	0.5084	0.0671	0.0121	0.055
XJUC_1	XJUC	1	0.2343	0.0108	0.0028	0.7521	0.0005	0.7516
XJUC_2	XJUC	2	0.03	0.0016	0.9011	0.0673	0.0154	0.0519
XJUC_3	XJUC	3	0.0056	0.0065	0.872	0.1159	0.0359	0.08
XJUC_4	XJUC	4	0.065	0.0004	0.8712	0.0634	0.0127	0.0507
XJUC_5	XJUC	5	0.0258	0.0064	0.8934	0.0744	0.0136	0.0608
XJUC_6	XJUC	6	0.0074	0.0005	0.8558	0.1363	0.0158	0.1205
XJUC_7	XJUC	7	0.0127	0.001	0.9151	0.0712	0.0116	0.0596
XJUC_9	XJUC	9	0.0066	0.0038	0.9082	0.0814	0.0081	0.0733
XJUC_10	XJUC	10	0.0043	0.0015	0.918	0.0762	0.0115	0.0647
XJUC_11	XJUC	11	0.378	0.0001	0.5457	0.0762	0.0081	0.0681
XJUC_12	XJUC	12	0.0103	0.0023	0.8646	0.1228	0.012	0.1108
XJUC_13	XJUC	13	0.104	0	0.7915	0.1045	0.0185	0.086
XJUC_14	XJUC	14	0.0124	0.014	0.8679	0.1057	0.0144	0.0913
XJUC_15	XJUC	15	0.0067	0.0006	0.8935	0.0992	0.022	0.0772
XJUC_16	XJUC	16	0.0009	0.0019	0.8835	0.1137	0.0085	0.1052
XJUC_30	XJUC	30	0.6397	0.0008	0.3311	0.0284	0.0066	0.0218
XJUC_43	XJUC	43	0.0189	0	0.7575	0.2236	0.0349	0.1887
QPJA_1	QPJA	1	0.005	0.2508	0.0061	0.7381	0.0146	0.7235
QPJA_2	QPJA	2	0.093	0.0049	0.7024	0.1997	0.1525	0.0472
QPJA_3	QPJA	3	0.2221	0.0064	0.6211	0.1504	0.0611	0.0893
QPJA_4	QPJA	4	0.2867	0.0266	0.5362	0.1505	0.1011	0.0494
QPJA_5	QPJA	5	0.2982	0.0084	0.6216	0.0718	0.039	0.0328
QPJA_6	QPJA	6	0.2798	0.0037	0.6373	0.0792	0.0279	0.0513
QPJA_9	QPJA	9	0.1955	0.0066	0.614	0.1839	0.1162	0.0677
QPJA_10	QPJA	10	0.3801	0.0097	0.5067	0.1035	0.0502	0.0533
QPJA_11	QPJA	11	0.1869	0.0249	0.6367	0.1515	0.07	0.0815
QPJA_12	QPJA	12	0.0815	0.0114	0.858	0.0491	0.0203	0.0288
QPJA_13	QPJA	13	0.2102	0.0586	0.6089	0.1223	0.0486	0.0737
QPJA_14	QPJA	14	0.0801	0.0114	0.7465	0.162	0.131	0.031
QPJA_15	QPJA	15	0.2641	0.0057	0.5335	0.1967	0.1571	0.0396
QPJA_16	QPJA	16	0.1223	0.0093	0.7203	0.1481	0.1161	0.032
QPJA_17	QPJA	17	0.1965	0.0038	0.6856	0.1141	0.0698	0.0443
QPJA_18	QPJA	18	0.1988	0.0119	0.6221	0.1672	0.0696	0.0976
QPJA_20	QPJA	20	0.1869	0.0058	0.5833	0.224	0.1596	0.0644
QPJA_21	QPJA	21	0.2157	0.0034	0.6863	0.0946	0.0504	0.0442
QPJA_22	QPJA	22	0.1022	0.0029	0.7129	0.182	0.1126	0.0694
QPJA_23	QPJA	23	0.1319	0.0117	0.7512	0.1052	0.0538	0.0514
QPJA_24	QPJA	24	0.1002	0.0198	0.6773	0.2027	0.0941	0.1086
QPJA_46	QPJA	46	0.3278	0.002	0.5917	0.0785	0.0593	0.0192
QPJA_60	QPJA	60	0.1952	0.0181	0.5909	0.1958	0.1197	0.0761
AFYX_1	AFYX	1	0.5787	0.0244	0.2756	0.1213	0.0244	0.0969
AFYX_2	AFYX	2	0.1235	0.01	0.3021	0.5644	0.2047	0.3597
AFYX_3	AFYX	3	0.1138	0.446	0.2977	0.1425	0.0194	0.1231
AFYX_5	AFYX	5	0.8486	0.037	0.0352	0.0792	0.0051	0.0741
AFYX_6	AFYX	6	0.0228	0.6283	0.1727	0.1762	0.0226	0.1536
AFYX_7	AFYX	7	0.081	0.3756	0.0283	0.5151	0.0031	0.512
AFYX_23	AFYX	23	0.5131	0.0562	0.0142	0.4165	0.0597	0.3568
AFYX_35	AFYX	35	0.3947	0.1792	0.0141	0.412	0.0086	0.4034
UOOI_1	UOOI	1	0.8493	0.0025	0.0467	0.1015	0.0264	0.0751
UOOI_2	UOOI	2	0.5559	0.0014	0.3325	0.1102	0.0107	0.0995
UOOI_3	UOOI	3	0.637	0.0155	0.3089	0.0386	0.0164	0.0222
UOOI_4	UOOI	4	0.4502	0.0019	0.505	0.0429	0.0129	0.03
UOOI_5	UOOI	5	0.8954	0.0423	0.0031	0.0592	0.0009	0.0583
UOOI_6	UOOI	6	0.9795	0.0002	0.0106	0.0097	0.0018	0.0079
UOOI_7	UOOI	7	0.899	0.0023	0.0734	0.0253	0.0117	0.0136
YGJE_1	YGJE	1	0.136	0.0015	0.7407	0.1218	0.0254	0.0964
YGJE_2	YGJE	2	0.1588	0.0054	0.6492	0.1866	0.0284	0.1582
YGJE_3	YGJE	3	0.3759	0.0033	0.5164	0.1044	0.0155	0.0889
YGJE_4	YGJE	4	0.3148	0.0063	0.5261	0.1528	0.0422	0.1106
YGJE_5	YGJE	5	0.3849	0.0031	0.4427	0.1693	0.0172	0.1521
YGJE_6	YGJE	6	0.3496	0.0069	0.4536	0.1899	0.026	0.1639
YGJE_7	YGJE	7	0.2777	0.0002	0.5816	0.1405	0.0205	0.12
YGJE_21	YGJE	21	0.3946	0.0006	0.449	0.1558	0.0188	0.137
YGJE_34	YGJE	34	0.2605	0.0402	0.4971	0.2022	0.0611	0.1411
KCYK_1	KCYK	1	0.0089	0.0224	0.6062	0.3625	0.0118	0.3507
KCYK_3	KCYK	3	0.0405	0.0005	0.8539	0.1051	0.0153	0.0898
KCYK_5	KCYK	5	0.0533	0.0001	0.7958	0.1508	0.0056	0.1452
KCYK_6	KCYK	6	0.0931	0.0008	0.7443	0.1618	0.0106	0.1512
KCYK_7	KCYK	7	0.0491	0.0002	0.8501	0.1006	0.017	0.0836
KCYK_9	KCYK	9	0.0344	0.001	0.8949	0.0697	0.0163	0.0534
KCYK_10	KCYK	10	0.0395	0.0005	0.8575	0.1025	0.0149	0.0876
KCYK_11	KCYK	11	0.0491	0.0013	0.8292	0.1204	0.0163	0.1041
KCYK_12	KCYK	12	0.0971	0.0022	0.7652	0.1355	0.0099	0.1256
KCYK_16	KCYK	16	0.0503	0.0003	0.7794	0.17	0.0127	0.1573
KCYK_35	KCYK	35	0.0301	0.0103	0.8521	0.1075	0.0245	0.083
KCYK_46	KCYK	46	0.0199	0.0023	0.8608	0.117	0.0077	0.1093
TIMB_1	TIMB	1	0.0084	0.0419	0.8225	0.1272	0.0142	0.113
TIMB_2	TIMB	2	0.0102	0.0752	0.8222	0.0924	0.0132	0.0792
TIMB_3	TIMB	3	0.0153	0.0403	0.8566	0.0878	0.0105	0.0773
TIMB_4	TIMB	4	0.0327	0.0461	0.8576	0.0636	0.0082	0.0554
TIMB_5	TIMB	5	0.0113	0.0854	0.8511	0.0522	0.0104	0.0418
TIMB_6	TIMB	6	0.0309	0.0985	0.7743	0.0963	0.0092	0.0871
TIMB_7	TIMB	7	0.0314	0.1319	0.7223	0.1144	0.0197	0.0947
TIMB_19	TIMB	19	0.0539	0.2202	0.6277	0.0982	0.0167	0.0815
NLYH_1	NLYH	1	0.7297	0.2094	0.0044	0.0565	0.0022	0.0543
NLYH_2	NLYH	2	0.5549	0.1448	0.2618	0.0385	0.0223	0.0162
NLYH_3	NLYH	3	0.0104	0.0037	0.8301	0.1558	0.0242	0.1316
NLYH_4	NLYH	4	0.2098	0.1961	0.533	0.0611	0.0094	0.0517
NLYH_6	NLYH	6	0.0374	0.0154	0.8437	0.1035	0.0212	0.0823
NLYH_5	NLYH	5	0.1185	0.0348	0.6974	0.1493	0.0128	0.1365
NLYH_26	NLYH	26	0.0161	0.0044	0.8612	0.1183	0.0147	0.1036
NLYH_33	NLYH	33	0.0065	0.0005	0.8609	0.1321	0.0153	0.1168
JQXY_1	JQXY	1	0.1821	0.0019	0.278	0.538	0.011	0.527
JQXY_2	JQXY	2	0.0275	0.0239	0.8087	0.1399	0.0109	0.129
JQXY_3	JQXY	3	0.0282	0.0062	0.8746	0.091	0.0164	0.0746
JQXY_4	JQXY	4	0.0243	0.0018	0.8759	0.098	0.0357	0.0623
JQXY_5	JQXY	5	0.0305	0.0008	0.8589	0.1098	0.0531	0.0567
JQXY_6	JQXY	6	0.0083	0.0027	0.8535	0.1355	0.0271	0.1084
JQXY_7	JQXY	7	0.0165	0.0184	0.8519	0.1132	0.0147	0.0985
JQXY_25	JQXY	25	0.0205	0.0008	0.8849	0.0938	0.0087	0.0851
JQXY_37	JQXY	37	0.0974	0.0012	0.8154	0.086	0.0109	0.0751
